# Verification of the Abbott Alinity m Resp-4-Plex Assay for detection of SARS-CoV-2, influenza A/B, and respiratory syncytial virus

**DOI:** 10.1101/2021.04.22.21255133

**Authors:** Annie Cheng, Stefan Riedel, Ramy Arnaout, James E. Kirby

## Abstract

COVID-19 symptomology may overlap with other circulating respiratory viruses that may also cause severe disease and for which there are specific and potentially life-saving treatments. The Abbott Alinity m Resp-4-Plex assay is a multiplex PCR assay that simultaneously detects and differentiates infection with SARS-CoV-2, influenza A, influenza B, and respiratory syncytial virus (RSV). We characterized its accuracy, precision, and analytical sensitivity. All were found to be robust for measures examined. In the context of sample-to-answer, near random access automation on the Alinity m platform, we believe that the Resp-4-Plex assay offers significant utility in addressing the current needs of the SARS-CoV-2 pandemic and future needs during anticipated endemic circulation of SARS-CoV-2 with other respiratory viruses.
