## Supplementary material for "Verification of the Abbott Alinity m Resp-4-Plex Assay for detection of SARS-CoV-2, influenza A/B, and respiratory syncytial virus": Table S1

### Sheet: Accuracy Tabluatio
Sample #	Cepheid Xpress Flu	DFA/Culture	TEM-PCR	Alinity Singplex Result	Alinity Singplex FCN	Alinity m #1 Result	Alinity m #1 Ct	Alinity m#2 Result	Alinity m #2 Ct	F/U Testing	Resolution
1	A+					A+	25.26
2	A+					A+	18.95
3	A+					A+	24.95
4	A+					A+	18.6
5	A+					A+	17.98
6	A+							A+	19.11
7	A+							A+	23.52
8	A+							A+/RSV+	27.68/32.46	Repeat on Alinity m #1: A+/RSV+, Ct 28.56/33.23; Repeat Cepheid Xpress SARS-CoV-2/Flu/RSV assay: A+/RSV-	Resolved A+/Potential Ailnity m RSV TP/ Cepheid panel FN.
9	A+							A+	21.05
10	A+							A+	22.13
11	A+							A+	18.28
12	A+							A+	18.07
13	B+					B+	20.87
14	B+					B+	27.98
15	B+					B+	22.78
16	B+					B+	19.2
17	B+					B+	28.04
18	B+							B+	29.18
19	B+							B+	17.78
20	B+							B+	23.27
21	B+							B+/RSV+	20.63/29.84	Repeat on Alinity m #1: B+/RSV+, Ct 19.77/28.39; Repeat Cepheid Xpress SARS-CoV-2/Flu/RSV assay: B+/RSV+	Resolved B+/RSV+
22	B+							B+	31.18
23		RSV+				RSV+	17.91
24		RSV+				RSV+	15.28
25		RSV+				RSV+	20.43
26		RSV+				RSV+	23.66
27		RSV+				RSV+	14.84
28		RSV+						RSV+	16.79
29		RSV+						RSV+	14.05
30		RSV+						RSV+	20.79
31		RSV+						RSV+	15.27
32		RSV+						RSV+	16.36
33			RSV+					RSV+	25.87
34				CoV-2+	25.5	CoV-2+	24.54
35				CoV-2+	18.4	CoV-2+	16.77
36				CoV-2+	18.33	CoV-2+	16.94
37				CoV-2+	32.67	CoV-2+	30.03
38				CoV-2+	15.14	CoV-2+	13.8
39				CoV-2+	26.02			CoV-2+	23.09
40				CoV-2+	21.08			CoV-2+	18.83
41				CoV-2+	13.66			CoV-2+	12.1
42				CoV-2+	30.45			CoV-2+	28.73
43				CoV-2+	23.94			CoV-2+	22.3
44		Neg				Neg
45		Neg				Neg
46		Neg				Neg
47		Neg				Neg
48		Neg				Neg
49		Neg				Neg
50		Neg				Neg
51		Neg				Neg
52		Neg				Neg
53			Neg			Neg
54		Neg						B+	34.2	Repeat on Alinity #1 Ct 34.5; Repeat on Cepheid Xpress SARS-CoV-2/Flu/RSV assay, FluB+ Ct 36.3	Resolved FluB+
55		Neg						Neg
56		Neg						Neg
57		Neg	Neg					Neg
58		Neg	Neg					Neg
59		Neg	Neg					A+/RSV+	36.53/21.82	Repeat on Alinity m #1: A+/RSV+, 36.71, 22.15; Repeat Cepheid Xpress SARS-CoV-2/Flu/RSV assay: A-/RSV+, 38.6/23.4	Resolved A+/RSV+
60		Neg	Neg					Neg
61		Neg						Neg
62		Adeno				Neg
63		Para 1				Neg
64		Para 3				Neg
65			Entero			Neg
66			H. Corona			Neg
67			H. Corona			Neg
68		Adeno						Neg
69		Para 1						Neg
70		Para 2						Neg
71		Para 3						Neg
72		Neg						Neg
73			H. Corona					Neg
